# MPSE provides fast, flexible, and efficient means to identify newborns who will benefit from whole genome sequencing within the first 48 hours of NICU admission

**DOI:** 10.1101/2024.11.05.24316150

**Authors:** Bennet Peterson, Edwin F. Juarez, Barry Moore, Edgar Javier Hernandez, Erwin Frise, Jianrong Li, Yves Lussier, Martin Tristani-Firouzi, Martin G. Reese, Sabrina Malone Jenkins, Stephen F. Kingsmore, Matthew N. Bainbridge, Mark Yandell

**Affiliations:** Department of Biomedical Informatics, University of Utah, Salt Lake City, UT, USA; Rady Children’s Institute for Genomic Medicine, San Diego, CA, USA; Department of Human Genetics, Utah Center for Genetic Discovery, University of Utah, Salt Lake City, UT, USA; Fabric Genomics Inc., Oakland, CA, USA; Division of Pediatric Cardiology, University of Utah School of Medicine, Salt Lake City, UT, USA; Division of Neonatology, Department of Pediatrics, University of Utah School of Medicine, Salt Lake City, UT, USA

## Abstract

**Background:** Identifying patients who would benefit from whole genome sequencing (WGS) is difficult and time-consuming due to complex eligibility criteria, lack of neonatologist familiarity with WGS ordering, and evolving clinical features. In previous work, we showed that MPSE, the Mendelian Phenotype Search Engine, can provide automated prioritization of probands for WGS while maintaining current diagnostic rates. MPSE is now in use in multiple hospital networks, but questions still surround how to best prioritize patients for WGS.

**Methods:** Here we use the clinical histories of 2,885 neonatal intensive care unit (NICU) admits from two institutions to explore further questions regarding how to best prioritize NICU admits for WGS. First, we ask if changes to the machine learning (ML) classifier and the clinical natural language processing (CNLP) tools used for generating patient phenotype descriptions might improve MPSE’s performance. Second, we explore the utility of using alternative data types as inputs to MPSE. Lastly, we conduct a longitudinal analysis of MPSE’s ability to identify probands for WGS.

**Results:** Eight different ML classifiers, five CNLP tools, and four previously untested alternative data types were used to train and validate MPSE models. MPSE achieved high predictive performance across multiple classifiers (max AUC=0.93), CNLP tools (max AUC=0.91), and input data types (max AUC=0.91). Longitudinal analysis of MPSE scores revealed a significant separation between cases/controls and diagnostic/non-diagnostic cases within 48 hours of NICU admission.

**Conclusions:** MPSE provides a highly flexible and portable framework for automated prioritization of critically ill newborns for WGS. We find that MPSE’s performance is largely agnostic with respect to CNLP tools. Moreover, structured data such as ICD codes can serve as an effective alternative input to MPSE when access to clinical notes or CNLP pipelines is problematic. Finally, MPSE can identify children most likely to benefit from WGS within 48 hours of admission to the NICU, a critical window for maximally impactful care.
