## Additional file 1 for "MPSE provides fast, flexible, and efficient means to identify newborns who will benefit from whole genome sequencing within the first 48 hours of NICU admission"

### Sheet: Table S1
Table S1. Descriptions of five clinical natural language processing tools used to generate phenotype term lists from patient clinic notes.
NLP Tool	Current Developer/Owner	Concept Vocabulary	Description
ClinPhen	Stanford University	HPO	Automatically converts clinical notes into a prioritized list of patient phenotypes. Uses Natural Language Tool Kit (NLTK) to segment and normalize words then matches subsentences against phenotype names and synonyms. Phenotype list is sorted by the most- and earliest-mentioned phenotypes at the top. ClinPhen was trained and tested on six sets of real patient data from four different medical cent…
CLiX	Clinithink	SNOMED-CT, HPO	AI technology for large-scale automated deep phenotyping. Designed to accelerate the diagnosis and treatment of rare disease.
cTAKES	Apache Software Foundation	UMLS	Utilizes machine learning and rule-based algorithms to extract structured information from clinical texts, aiding in tasks such as named entity recognition, assertion detection, and relationship extraction. Originally developed at the Mayo Clinic and now owned by the Apache Software Foundation.
MedLEE	Columbia University	UMLS	Specializes in extracting structured information from medical text. It utilizes a combination of linguistic and statistical techniques to identify and classify medical concepts.
MetaMapLite	National Library of Medicine	UMLS	Designed to identify and map clinical concepts in text to concepts in the Unified Medical Language System (UMLS) Metathesaurus. It employs a lightweight and efficient architecture to handle large volumes of clinical text, facilitating tasks such as information retrieval and clinical decision support.

### Sheet: Table S2
Table S2. Summary statistics of Human Phenotype Ontology term counts for CNLP-generated phenotype sets.
Top: statistics come from 65 sequenced Utah NeoSeq patients. Bottom: statistics come from 1,773 unsequenced Utah NICU patients.
The row labeled “Manual” shows the corresponding count statistics for phenotype sets manually curated by expert physicians.
University of Utah NeoSeq
Tool	Min	Q1	Median	Q3	Max	Mean
ClinPhen	12	32	49	68	134	51.9
CLiX	40	78	110	139	241	111.2
cTAKES	18	55	69	88	146	70.5
MedLEE	2	18	27	41	102	31.4
MetaMapLite	10	34	44	51	88	42.2
Manual	3	7	8	11	17	9.0
University of Utah Controls
Tool	Min	Q1	Median	Q3	Max	Mean
ClinPhen	2	12	20	29	88	22.8
CLiX	11	37	50	70	166	56.0
cTAKES	2	29	41	54	112	42.5
MedLEE	2	9	15	22	64	16.3
MetaMapLite	6	23	32	39	78	31.2

### Sheet: Table S3
Table S3. Mean MPSE scores and overall model performance metrics when using different CNLP tools and alternative data types.
Scores for different CNLP tools (top) were predicted using an MPSE model trained with CLiX-derived phenotype data from the RCHSD cohort.
Scores for alternative data types (bottom) were predicted through internal cross-validation of models trained on the Utah cohort.
Differences in mean MPSE score were tested using Student’s Two-sample T-test.
AUROC = Area Under the Receiver Operating Characteristic Curve; AUPRC = Area Under the Precision Recall Curve
Different CNLP Tools
MPSE Data Input	Unsequenced MPSE Score (n=65)	Sequenced MPSE Score (n=1773)	MPSE Score Diff. P-value	Accuracy	AUROC	AUPRC
ClinPhen	-32.7	-53.4	2.2E-14	0.96	0.91	0.45
CLiX	9.8	-38.1	6.0E-15	0.96	0.89	0.46
cTAKES	-24.1	-43.4	6.8E-13	0.96	0.85	0.33
MedLEE	-45.1	-55.0	2.5E-09	0.95	0.83	0.29
MetaMapLite	-42.6	-49.2	1.2E-08	0.85	0.76	0.12
Alternative Data Types
MPSE Data Input	Unsequenced MPSE Score (n=65)	Sequenced MPSE Score (n=1773)	MPSE Score Diff. P-value	Accuracy	AUROC	AUPRC
HPO Terms	41.0	-70.8	1.3e-17	0.95	0.93	0.55
ICD-10	2.6	-30.9	1.3e-11	0.97	0.91	0.45
Lab Tests	9.2	-16.1	5.5e-09	0.94	0.86	0.43
Medications	4.6	-15.2	5.3e-07	0.92	0.84	0.24
All Orders	28.7	-45.2	1.3e-09	0.92	0.88	0.33

### Sheet: Table S4
Table S4. Descriptions of four data sources that could serve as alternatives to phenotype data for training MPSE.
Data Type	Controlled Vocabulary	Description
ICD-10 Codes	ICD-10	International Classification of Diseases 10th Revision. Includes a clinical modification (ICD-10-CM) for medical diagnoses and a procedure coding system (ICD-10-PCS) for inpatient procedures. ICD-10 codes associated with patients’ NICU visits were pulled from the EMR database.
Laboratory Tests	LOINC	Laboratory tests ordered during patients’ NICU visits. About half of the lab tests are associated with a LOINC code. Measured value, reference range, abnormal status, and units are reported for applicable tests. For purposes of training MPSE, we simply used the presence/absence of a lab test as the feature value.
Medications	GPI	Drugs ordered and/or administered during patients’ NICU visits. About half of the meds are associated with a GPI medication code.
All Orders	*Multiple	Combination of all tests, medications, measurements, and other clinical procedures that were ordered during patients’ NICU visits.

### Sheet: Table S5
Table S5. Summary statistics of observation counts for alternative data types.
The top section corresponds to 65 sequenced Utah NeoSeq patients.
The bottom section corresponds to 1773 unsequenced NICU patients from the University of Utah.
University of Utah NeoSeq
Data Type	Min	Q1	Median	Q3	Max	Mean
ICD-10 Codes	10	17.8	27.5	35.2	73	29.9
Laboratory Tests	1	10	16	27.5	64	19.5
Medications	6	13.8	18	30	73	23.4
All Orders	32	57.8	74.5	109	213	88.1
University of Utah Controls
Data Type	Min	Q1	Median	Q3	Max	Mean
ICD-10 Codes	2	10	15	20	55	15.8
Laboratory Tests	1	6	9	12	41	9.4
Medications	1	8	11	17	51	13.0
All Orders	6	41	52	64	158	55.3

### Sheet: Table S6
Table S6. Patient count, mean MPSE score, and mean daily change (day-N delta) in MPSE score during the first 30 days post-admission.
Results shown are for the University of Utah dataset and scores were computed from an MPSE model trained with the RCHSD dataset.
Values are stratified by sequencing status and WGS diagnosis status.
Days after admission	Patient Count			Mean MPSE Score			Mean MPSE Day-N Delta
	Unsequenced	Non-Diagnostic	Diagnostic	Unsequenced	Non-Diagnostic	Diagnostic	Unsequenced	Non-Diagnostic	Diagnostic
0	1773	36	23	-48.4	-32.1	-28.2	---	---	---
1	1501	32	21	-46.9	-24.7	-9.0	2.7	7.7	18.4
2	1383	31	21	-45.5	-19.4	-1.8	1.8	5.3	7.2
3	1155	30	19	-44.4	-15.3	2.0	0.9	4.0	3.2
4	1021	28	19	-43.4	-12.8	4.7	1.0	3.1	2.7
5	905	28	19	-42.5	-11.2	8.8	1.1	1.6	4.1
6-10	720	25	13	-40.2	-4.3	17.2	0.9	1.9	2.0
11-20	437	15	6	-36.0	5.1	35.2	0.6	1.3	2.3
21-30	250	6	2	-32.3	7.8	37.8	0.5	0.7	1.5

### Sheet: Table S7
Table S7. MPSE score threshold, the number of candidates assessed by MPSE, and the cumulative number of patients reaching the score threshold at specific timepoints during the first 30 days of NICU admission.
Days after admission	MPSE score threshold	Number of diagnostic patients assessed (Number flagged by MPSE)	Number of sequenced but not diagnostic patients assessed (Number flagged by MPSE)	Number of unsequenced patients assessed (Number flagged by MPSE)
0	-26.2	23 (10)	36 (11)	1773 (77)
1	-22.7	12 (17)	22 (17)	1442 (100)
2	-19.6	5 (19)	16 (18)	1313 (113)
3	-16.7	3 (19)	14 (19)	1080 (118)
4	-14.1	3 (19)	13 (19)	953 (123)
5	-11.8	3 (19)	13 (19)	841 (124)
10	-5.7	0 (19)	11 (19)	562 (133)
15	-1.3	0 (19)	8 (19)	413 (139)
20	-0.1	0 (19)	6 (20)	307 (140)
25	2.6	0 (19)	4 (21)	236 (141)
30	4.1	0 (19)	2 (22)	174 (142)
